# A mathematical model to estimate percentage secondary infections from margin of error of diagnostic sensitivity: Useful tool for regulatory agencies to assess the risk of propagation due to false negative outcome of diagnostics

**DOI:** 10.1101/2021.01.29.21250804

**Authors:** P Azhahianambi, K Karthik, RP Aravindh Babu, TMA Senthil kumar, C Balachandran, G Dhinakar Raj

## Abstract

False negative outcome of a diagnosis is one the major reasons for the dissemination of the diseases with high risk of propagation. Diagnostic sensitivity and the margin of error determine the false negative outcome of the diagnosis. A mathematical model had been developed to estimate the mean % secondary infections based on the margin of error of diagnostic sensitivity, % prevalence and R_0_ value. This model recommends a diagnostic test with diagnostic sensitivity ≥ 96% and at least 92% lower bound limit of the 95% CI or ≤ 4% margin of error for a highly infectious diseases like COVID-19 to curb the secondary transmission of the infection due to false negative cases. Positive relationship was found between mean % secondary infection and margin of error of sensitivity suggesting greater the margin of error of a diagnostic test sensitivity, higher the number of secondary infections in a population due to false negative cases. Negative correlation was found between number of COVID-19 test kits (>90% sensitivity) with regulatory approval and margin of error (R= −0.92, *p*=0.023) suggesting lesser the margin of error of a diagnostic test, higher the chances of getting approved by the regulatory agencies. However, there are no specific regulatory standards available for margin of error of the diagnostic sensitivity of COVID-19 diagnostic tests. Highly infectious disease such as COVID-19, certainly need specific regulatory standards on margin of error or 95% CI of the diagnostic sensitivity to curb the dissemination of the disease due to false negative cases and our model can be used to set the standards such as sensitivity, margin of error or lower bound limit of 95% CI.
