## Supplementary material for "A mathematical model to estimate percentage secondary infections from margin of error of diagnostic sensitivity: Useful tool for regulatory agencies to assess the risk of propagation due to false negative outcome of diagnostics": Data from finddx

### Sheet: Molecular
Test Name	Manufacturer	Sample Size	Total Positive	Total Negative	True Positive	True Negative	Sensitivity	LL	UP	MOE	Specificity	LL	UP	MOE	Approval
Abbott RealTime SARS-CoV-2 EUA test	Abbott Molecular Inc.	198	119	79	119	73	100	96.95	100	3.05	92.4	84.2	97.16	12.96	US FDA EUA - Australia TGA - Brazil ANVISA - Health Canada - Singapore HSA - South Africa SAHPRA - CE-IVD - WHO EUL
Allplex 2019-nCoV assay	Seegene, Inc.	88	65	23	64	23	98.5	91.72	99.96	8.24	100	85.18	100	14.82	US FDA EUA - Health Canada - Australia TGA - Korea MFDS EUA - Singapore HSA - CE-IVD
Amplidiag COVID-19 Kit	Mobidiag	10	8	2	8	2	100	63.06	100	36.94	100	15.81	100	84.19	CE-IVD
BioFire COVID-19 Test	bioMérieux SA	15	11	4	11	4	100	71.51	100	28.49	100	39.76	100	60.24	US FDA EUA - Health Canada - Singapore HSA - South Africa SAHPRA
BioGX SARS-CoV-2 Open System Reagents for BD MAX™	BioGX	10	7	3	7	3	100	59.04	100	40.96	100	29.24	100	70.76	US FDA EUA - Health Canada - Australia TGA - Brazil ANVISA - Singapore HSA
Bosphore Novel Coronavirus (2019-nCoV) Detection Kit	Anatolia Geneworks	13	10	3	8	3	80	44.39	97.48	53.09	100	29.24	100	70.76	CE-IVD
cobas® SARS-CoV-2 (for use on the cobas® 6800/8800 Systems)	Roche Molecular Diagnostics	180	93	87	89	86	95.7	89.35	98.82	9.47	98.9	93.76	99.97	6.21	US FDA EUA - WHO EUL
Corona Virus Disease 2019 (COVID-19) Nucleic Acid Detection Kit	EXCILONE SARL	9	8	1	7	1	87.5	47.35	99.68	52.33	100	2.5	100	97.5	CE-IVD
COVID-19 Multiplex Crystal Digital PCR detection kit	STILLA	9	8	1	8	1	100	63.06	100	36.94	100	2.5	100	97.5	In development
COVID-19 Nucleic Acid Detection Kit (Multiplex Real Time PCR)	Sansure Biotech, Inc.	21	16	5	15	4	93.8	69.77	99.84	30.07	80	28.36	99.49	71.13	RUO
ePlex® SARS-CoV-2 Test	GenMark Diagnostics	108	58	50	53	50	91.4	81.02	97.14	16.12	100	92.89	100	7.11	US FDA EUA
EurobioPlex SARS-CoV-2 Multiplex	Eurobio Scientific	8	7	1	7	1	100	59.04	100	40.96	100	2.5	100	97.5	CE-IVD
Fluxergy Sample-to-Answer SARS-CoV-2 RT-PCR	Fluxergy LLC	92	31	61	29	58	93.5	78.58	99.21	20.63	95.1	86.29	98.97	12.68	In development
genesig Real-Time PCR COVID-19	Novacyt/primerdesign	57	4	53	4	53	100	39.76	100	60.24	100	93.28	100	6.72	US FDA EUA - CE-IVD - WHO EUL
ID NOW COVID-19	Abbott Diagnostics Inc.	579	33	546	26	546	78.8	61.09	91.02	29.93	100	99.33	100	0.67	US FDA EUA
LightMix Modular SARS-CoV-2 (COVID19)	TIB Molbiol/Roche Diagnostics	27	20	7	16	7	80	56.34	94.27	37.93	100	59.04	100	40.96	RUO
Novel Coronavirus (2019-nCoV) Nucleic Acid Diagnostic Kit (PCR-Fluorescence Probing)	Sansure Biotech, Inc.	242	42	200	35	200	83.3	68.64	93.03	24.39	100	98.17	100	1.83	CE-IVD
Novel Coronavirus (2019-nCoV) Real Time Multiplex RT-PCR kit	DAAN Gene Co., Ltd of Sun Yat-sen University	242	42	200	33	200	78.6	63.19	89.7	26.51	100	98.17	100	1.83	China NMPA EUA - CE-IVD - WHO EUL
NxTAG CoV Extended Panel	Luminex Corporation	214	91	123	89	123	97.8	92.29	99.73	7.44	100	97.05	100	2.95	US FDA EUA - Health Canada
OPTI SARS-CoV-2 RT-PCR Test	OPTIMedical	9	8	1	8	1	100	63.06	100	36.94	100	2.5	100	97.5	US FDA EUA - CE-IVD
Panther Fusion SARS-CoV-2 assay	Hologic	112	51	61	50	61	98	89.55	99.95	10.4	100	94.13	100	5.87	US FDA EUA - Health Canada - Australia TGA - Singapore HSA - South Africa SAHPRA - CE-IVD - WHO EUL
PerkinElmer® SARS-CoV-2 Realtime RT-PCR Assay	PerkinElmer Inc.	242	42	200	41	200	97.6	87.43	99.94	12.51	100	98.17	100	1.83	US FDA EUA - Health Canada - Singapore HSA - CE-IVD - WHO EUL
QIAstat-Dx Respiratory Panel 2019-nCoV	QIAGEN GmbH	69	40	29	40	27	100	91.19	100	8.81	93.1	77.23	99.15	21.92	US FDA EUA - Australia TGA - Health Canada - Singapore HSA - CE-IVD
Q-Sens® 2019-nCoV Detection Kit	Cancer Rop Co., Ltd.	9	8	1	8	1	100	63.06	100	36.94	100	2.5	100	97.5	CE-IVD
RainSure COVID-19 dPCR Detection Kit (lab-based)	RainSure Scientific Co., Ltd	108	28	80	25	76	89.3	71.77	97.73	25.96	95	87.69	98.62	10.93	RUO
RealStar® SARS-CoV-2 RT-PCR Kit	altona Diagnostics	88	65	23	65	23	100	94.48	100	5.52	100	85.18	100	14.82	US FDA EUA - CE-IVD
Real-time fluorescent RT-PCR kit for detecting 2019 nCoV	BGI Health (HK) Co. Ltd.	242	42	200	38	200	90.5	77.38	97.34	19.96	100	98.17	100	1.83	US FDA EUA - Australia TGA - China NMPA EUA - Health Canada - Singapore HSA - CE-IVD - WHO EUL
RIDA® GENE SARS-CoV-2 RUO (PG6815RUO)	R-Biopharm AG	20	5	15	5	15	100	47.82	100	52.18	100	78.2	100	21.8	CE-IVD
SAMBA II COVID-19 Test (near-POC NAT)	Diagnostics for the Real World Ltd	172	91	81	90	81	98.9	94.03	99.97	5.94	100	95.55	100	4.45	CE-IVD
SARS-CoV-2 DETECTR	Mammoth Biosciences	21	10	11	9	11	90	55.5	99.75	44.25	100	71.51	100	28.49	In development
SARS-CoV-2 Real Time PCR LAB-KIT™	BIOMAXIMA S.A.	8	7	1	7	1	100	59.04	100	40.96	100	2.5	100	97.5	CE-IVD
SARS-COV-2 R-GENE® (ref 423717)	bioMérieux SA	9	6	3	6	3	100	54.07	100	45.93	100	29.24	100	70.76	RUO
SARS-CoV-2, Influenza and RSV 8-well	AusDiagnostics	675	53	622	53	621	100	93.28	100	6.72	99.8	99.11	100	0.89	Australia TGA - RUO
Simplexa™ COVID-19 Direct RT-PCR Kit	DiaSorin Molecular, LLC	278	99	179	99	171	100	96.34	100	3.66	95.5	91.38	98.05	6.67	US FDA EUA - CE-IVD - WHO EUL
TaqPath COVID-19 Combo Kit	Thermo Fisher Scientific	9	8	1	7	1	87.5	47.35	99.68	52.33	100	2.5	100	97.5	US FDA EUA - Health Canada - Australia TGA - Singapore HSA
The Novel Coronavirus (2019-nCoV) Nucleic Acid Test Kit	GeneFirst Ltd	10	8	2	8	2	100	63.06	100	36.94	100	15.81	100	84.19	CE-IVD
UltraGene Combo2Screen SARS-CoV-2 Assay	Advanced Biological Laboratories SA	12	10	2	8	2	80	44.39	97.48	53.09	100	15.81	100	84.19	South Africa SAHPRA - CE-IVD
VIASURE SARS-CoV-2 Real Time PCR Detection Kit	CerTest Biotec, S.L.	20	18	2	17	2	94.4	72.71	99.86	27.15	100	15.81	100	84.19	CE-IVD
VitaPCR™ SARS-CoV-2 Assay	BIOSYNEX S.A.	15	8	7	7	7	87.5	47.35	99.68	52.33	100	59.04	100	40.96	Singapore HSA
Xpert Xpress SARS-CoV-2	Cepheid	481	220	261	219	250	99.5	97.49	99.99	2.5	95.8	92.58	97.88	5.3	US FDA EUA - Health Canada - Australia TGA - Singapore HSA - South Africa SAHPRA - CE-IVD - WHO EUL
YouSeq SARS-COV-2 qPCR Test	YouSeq Ltd	21	16	5	13	5	81.2	54.35	95.95	41.6	100	47.82	100	52.18	RUO

### Sheet: Immuno
Test Name	Sample Size	Total Positive	Total Negative	True Positive	True Negative	Sensitivity	LL	UL	MOE	Specificity	LL	UL	MOE	Status
2019 nCOV IgG/IgM Rapid Test	74	53	21	50	21	94.3	84.34	98.82	7.24	100	83.89	100	8.055	CE-IVD
2019-nCoV IgG/IgM Antibody Detection Kit	314	214	100	176	100	82.2	76.45	87.12	5.335	100	96.38	100	1.81	Singapore HSA - CE-IVD
2019-nCoV IgG/IgM Rapid Test Cassette	497	249	248	184	233	73.9	67.97	79.24	5.635	94	90.22	96.58	3.18	India CDSCO - CE-IVD
2019-nCoV IgG/IgM Rapid Testing Kit	37	23	14	19	13	82.6	61.22	95.05	16.915	92.9	66.13	99.82	16.845	CE-IVD
2019-nCoV IgM Antibody Diagnostic Kit (Colloidal gold)	415	120	295	119	290	99.2	95.44	99.98	2.27	98.3	96.09	99.45	1.68	CE-IVD
Abbott Architect SARS-CoV-2 IgG	1530	536	994	497	993	92.7	90.19	94.78	2.295	99.9	99.44	100	0.28	US FDA EUA - Singapore HSA - Health Canada - CE-IVD
Anti-SARS-CoV-2	40	35	5	35	5	100	90	100	5	100	47.82	100	26.09	China NMPA EUA - US FDA EUA - CE-IVD
Anti-SARS-CoV-2	40	35	5	26	5	74.3	56.74	87.51	15.385	100	47.82	100	26.09	China NMPA EUA - US FDA EUA - CE-IVD
Anti-SARS-CoV-2 ELISA (IgG) (manual, automated)	592	93	499	67	493	72	61.78	80.86	9.54	98.8	97.4	99.56	1.08	Australia TGA - Brazil ANVISA - US FDA EUA - CE-IVD
Cellex qSARS-CoV-2 IgGIgM Cassette Rapid Test	195	96	99	76	98	79.2	69.67	86.79	8.56	99	94.5	99.97	2.735	US FDA EUA - Australia TGA - Brazil ANVISA - CE-IVD
COVID-19 IgG/IgM Rapid Test Device	45	32	13	25	13	78.1	60.03	90.72	15.345	100	75.29	100	12.355	Australia TGA - CE-IVD
COVID-19 IgM-IgG Rapid Test kit	100	30	70	29	68	96.7	82.78	99.92	8.57	97.1	90.06	99.65	4.795	India CDSCO - CE-IVD
EDI™ Novel Coronavirus COVID-19 IgG ELISA Kit	238	130	108	96	98	73.8	65.42	81.16	7.87	90.7	83.63	95.47	5.92	CE-IVD
Elecsys Anti‐SARS‐CoV‐2	1530	536	994	521	992	97.2	95.43	98.43	1.5	99.8	99.28	99.98	0.35	US FDA EUA - Australia TGA - Health Cananda - Brazil ANVISA - Singapore HSA - CE-IVD
LIAISON® SARS-CoV-2 S1/S2 IgG	1530	536	994	509	980	95	92.76	96.65	1.945	98.6	97.65	99.23	0.79	US FDA EUA - Health Canada - CE-IVD
MAGLUMI 2019-nCoV IgG (CLIA)	322	192	130	179	129	93.2	88.7	96.35	3.825	99.2	95.79	99.98	2.095	Brazil ANVISA - CE-IVD
Novel Coronavirus (SARS-CoV-2) Antibody (IgM / IgG) Test (Colloidal Gold)	150	97	53	69	51	71.1	61.05	79.89	9.42	96.2	87.02	99.54	6.26	China NMPA EUA - CE-IVD
OnSite COVID-19 IgG/IgM Rapid Test	62	30	32	27	32	90	73.47	97.89	12.21	100	89.11	100	5.445	Australia TGA - Brazil ANVISA - India CDSCO
PCL COVID19 IgG/IgM Rapid Gold	149	70	79	65	76	92.9	84.11	97.64	6.765	96.2	89.3	99.21	4.955	Korea MFDS EUA - Australia TGA - CE-IVD
PerfectPOC Novel Corona Virus (SARS-CoV-2) IgM/IgG Rapid Test Kit	232	128	104	91	101	71.1	62.42	78.76	8.17	97.1	91.8	99.4	3.8	CE-IVD
SARS-CoV-2 ELISA Serology	834	270	564	238	549	88.1	83.68	91.75	4.035	97.3	95.65	98.5	1.425	RUO
SARS-CoV-2 IgG	856	96	760	89	758	92.7	85.55	97.02	5.735	99.7	99.05	99.97	0.46	US FDA EUA - Singapore HSA - Health Canada - CE-IVD
SARS-CoV-2 IgG/IgM Rapid Qualitative Test Kit	112	32	80	23	78	71.9	53.25	86.25	16.5	97.5	91.26	99.7	4.22	CE-IVD
SARS-CoV-2 IgM/IgG AB Antibody Rapid Test (Immunochromatography)	110	30	80	23	79	76.7	57.72	90.07	16.175	98.8	93.23	99.97	3.37	CE-IVD
SARS-CoV-2 IgM/IgG Ab Rapid Test	50	28	22	24	22	85.7	67.33	95.97	14.32	100	84.56	100	7.72	CE-IVD
VITROS® Immunodiagnostic Products Anti-SARS-CoV-2 Total	591	100	491	85	488	85	76.47	91.35	7.44	99.4	98.22	99.87	0.825	US FDA EUA - Singapore HSA
VivaDiag COVID-19 IgM/IgG Rapid Test	60	30	30	25	30	83.3	65.28	94.36	14.54	100	88.43	100	5.785	Australia TGA - India CDSCO - Singapore HSA - CE-IVD
Wantai SARS-CoV-2 Ab ELISA	386	173	213	161	211	93.1	88.2	96.36	4.08	99.1	96.65	99.89	1.62	CE-IVD
Wantai SARS-CoV-2 Ab Rapid Test	289	80	209	78	199	97.5	91.26	99.7	4.22	95.2	91.38	97.68	3.15	Australia TGA
Wantai SARS-CoV-2 IgM ELISA	386	173	213	143	210	82.7	76.18	87.98	5.9	98.6	95.94	99.71	1.885	CE-IVD
Wantai SARS-CoV-2 IgM ELISA	226	76	150	68	148	89.5	80.31	95.34	7.515	98.7	95.27	99.84	2.285	CE-IVD
Wondfo SARS-CoV-2 Antibody Test (lateral flow method)	497	249	248	193	239	77.5	71.81	82.54	5.365	96.4	93.22	98.33	2.555	Singapore HSA - China NMPA EUA - Australia TGA - Brazil ANVISA - India CDSCO - CE-IVD

### Sheet: Antigen
Manufacturer	Sample Size	Total Positive	Total Negative	True Positive	True Negative	Sensitivity	LL	UP	MOE	Specificity	LL	UP	MOE
Shenzhen Bioeasy Biotechnology Co., Ltd	118	76	42	72	42	94.7	87.07	98.55	5.74	100	91.59	100	4.205
Shenzhen Bioeasy Biotechnology Co., Ltd	8	5	3	4	3	80	28.36	99.49	35.565	100	29.24	100	35.38
Shenzhen Bioeasy Biotechnology Co., Ltd	127	82	45	77	45	93.9	86.34	97.99	5.825	100	92.13	100	3.935
RapiGEN Inc.	109	79	30	49	30	62	50.41	72.72	11.155	100	88.43	100	5.785
Shenzhen Bioeasy Biotechnology Co., Ltd	111	80	31	68	31	85	75.26	92	8.37	100	88.78	100	5.61
